# Longitudinal monitoring of respiratory syncytial virus, SARS-CoV-2 and influenza in wastewater of a Southern Indian city

**DOI:** 10.1101/2024.10.11.24315282

**Authors:** Apoorva Venkatesh, RS Sreelekshmi, Parishuddha Babu Movva, Manas K Madhukar, Aruna Panda, S. Venkata Mohan, Rakesh Mishra, Shivranjani C Moharir

## Abstract

The detection of diverse pathogens and chemical compounds in community wastewater facilitates the monitoring of public health trends of emerging diseases and health conditions. During the COVID-19 pandemic, detection of viral RNA in wastewater assisted in monitoring the infection rates in different geographies and this drew attention to the method of wastewater-based epidemiology (WBE). In contrast to individual clinical testing, WBE offers an affordable, population-wide overview of the infection status of a community including asymptomatic carriers and those without access to healthcare facilities. To understand the community status of the infections caused by respiratory syncytial virus, SARS-CoV-2 and influenza virus subtypes in the monsoon season in Vijayawada city in the state of Andhra Pradesh in India, we longitudinally analyzed wastewater samples once a week between July-August 2024 from 7 sewage treatment plants in the city. The data obtained from the multiplexed RT-qPCR was used to calculate the viral loads in the wastewater samples at the city level and the proportion of population shedding the virus was estimated. All three viruses RSV A+B, SARS-CoV-2 and Influenza A+B were detected in the wastewater during our sampling period. Amongst the three viruses, the city had the largest load of SARS-CoV-2 RNA in the wastewater followed by RSV A+B and Influenza A+B. The study demonstrates the potential of utilizing wastewater surveillance system coupled to multiplexed RT-PCR to understand the population level dynamics of co-existence of multiple pathogens during the monsoon season in the urban settings.
