## Supplementary tables 1-4 for "Longitudinal monitoring of respiratory syncytial virus, SARS-CoV-2 and influenza in wastewater of a Southern Indian city"

### Sheet: supp table1
Locations	Abbrevations	Coordinates	Capacity (in MLD)
ASN1	Ajit Singh Nagar 1	16.534853, 80.645378	20 MLD
ASN2	Ajit Singh Nagar 2	16.534795, 80.645350	40 MLD
ATN1	Auto Nagar 1	16.505576, 80.67915	10 MLD
ATN2	Auto Nagar 2	16.506269, 80.679538	10 MLD
RLN1	Ramlingeshwara Nagar 1	16.48627714945671, 80.65402331104448	10 MLD
RLN2	Ramlingeshwara Nagar 2	16.485805878781033, 80.65581233334552	20 MLD
JKP	Jhakampudi	16.551295, 80.613444	20 MLD

### Sheet: Supp table 2
STP	Capacity in MLD		viral load per liter on 20/07/2024	Total viral load in the STP	Number of infected individuals= total viral load in STP/ (viral copies per ml stool * ml of stool excreted per day)	Percentage of infected individual		viral load per liter on 27/07/2024	Total viral load in the STP	Number of infected individuals= total viral load in STP/ (viral copies per ml stool * ml of stool excreted per day)	Percentage of infected individual		viral load per liter on 03/08/2024	Total viral load in the STP	Number of infected individuals= total viral load in STP/ (viral copies per ml stool * ml of stool excreted per day)	Percentage of infected individual		viral load per liter on 10/08/2024	Total viral load in the STP	Number of infected individuals= total viral load in STP/ (viral copies per ml stool * ml of stool excreted per day)	Percentage of infected individual		viral load per liter on 17/08/2024	Total viral load in the STP	Number of infected individuals= total viral load in STP/ (viral copies per ml stool * ml of stool excreted per day)	Percentage of infected individual		viral load per liter on 24/08/2024	Total viral load in the STP	Number of infected individuals= total viral load in STP/ (viral copies per ml stool * ml of stool excreted per day)	Percentage of infected individual
ASN1	40		18098.2	7.23926e+11	603.272	0.0411228		151473	6.05892e+12	5049.1	0.344178		48269.3	1.93077e+12	1608.98	0.109678		17824.7	7.12987e+11	594.156	0.0405014		45651.6	1.82606e+12	1521.72	0.10373		20783.3	8.31331e+11	692.776	0.047224
ASN2	20		13753.8	2.75076e+11	229.23	0.0156257		221067	4.42134e+12	3684.45	0.251155		71260.3	1.42521e+12	1187.67	0.0809592		10482	2.09639e+11	174.699	0.0119086		57042.8	1.14086e+12	950.713	0.0648066		12968.1	2.59362e+11	216.135	0.0147331
ATN1	10		26855.9	2.68559e+11	223.799	0.0152556		93899.7	9.38997e+11	782.498	0.05334		53458.7	5.34587e+11	445.489	0.0303674		25400.5	2.54005e+11	211.671	0.0144288		43884.5	4.38845e+11	365.704	0.0249287		15202.1	1.52021e+11	126.684	0.0086356
ATN2	10		27242.9	2.72429e+11	227.024	0.0154754		18574.9	1.85749e+11	154.79	0.0105515		33431.8	3.34318e+11	278.599	0.018991		76792.1	7.67921e+11	639.934	0.0436219		50829.3	5.08293e+11	423.577	0.0288737		30315	3.0315e+11	252.625	0.0172205
RLN1	10		26234.2	2.62342e+11	218.618	0.0149024		77723	7.7723e+11	647.692	0.0441508		28652.7	2.86527e+11	238.772	0.0162762		35788.1	3.57881e+11	298.234	0.0203295		45962.5	4.59625e+11	383.02	0.0261091		28042	2.8042e+11	233.684	0.0159293
RLN2	20		41990.4	8.39808e+11	699.84	0.0477055		37824.6	7.56491e+11	630.409	0.0429727		53942.2	1.07884e+12	899.037	0.0612841		11690.6	2.33811e+11	194.843	0.0132817		65526.9	1.31054e+12	1092.11	0.0744454		14569	2.91379e+11	242.816	0.0165519
JKP	20		51060.1	1.0212e+12	851.001	0.0580096		170909	3.41818e+12	2848.48	0.194171		55647.9	1.11296e+12	927.465	0.0632219		1523.79	3.04759e+10	25.3966	0.00173119		52457.2	1.04914e+12	874.287	0.0595969		35551.7	7.11035e+11	592.529	0.0403905
Total	130		205235	3.66334e+12	3052.78	0.208097		771471	1.65569e+13	13797.4	0.940519		344663	6.70321e+12	5586.01	0.380778		179502	2.56672e+12	2138.93	0.145803		361355	6.73336e+12	5611.14	0.382491		157431	2.8287e+12	2357.25	0.160685

### Sheet: Supp table 3
STP	Capacity in MLD	viral load per liter on 20/07/2024	Total viral load in the STP	Number of infected individuals= total viral load in STP/ (viral copies per gram stool * gram of stool excreted per day)	Percentage of infected individual	viral load per liter on 27/07/2024	Total viral load in the STP	Number of infected individuals= total viral load in STP/ (viral copies per gram stool * gram of stool excreted per day)	Percentage of infected individual	viral load per liter on 03/08/2024	Total viral load in the STP	Number of infected individuals= total viral load in STP/ (viral copies per gram stool * gram of stool excreted per day)	Percentage of infected individual	viral load per liter on 10/08/2024	Total viral load in the STP	Number of infected individuals= total viral load in STP/ (viral copies per gram stool * gram of stool excreted per day)	Percentage of infected individual	viral load per liter on 17/08/2024	Total viral load in the STP	Number of infected individuals= total viral load in STP/ (viral copies per gram stool * gram of stool excreted per day)	Percentage of infected individual	viral load per liter on 24/08/2024	Total viral load in the STP	Number of infected individuals= total viral load in STP/ (viral copies per gram stool * gram of stool excreted per day)	Percentage of infected individual
ASN1	40	435.937	1.74375e+10	160.706	0.0109547	937.008	3.74803e+10	345.423	0.0235462	1650.42	6.60168e+10	608.419	0.0414737	653.327	2.61331e+10	240.846	0.0164176	1282.85	5.13142e+10	472.917	0.032237	1775.4	7.10158e+10	654.49	0.0446142
ASN2	20	148.315	2.9663e+09	27.3378	0.00186352	1563.21	3.12643e+10	288.135	0.0196411	2778.36	5.55673e+10	512.114	0.0349089	328.745	6.5749e+09	60.595	0.00413054	1726.08	3.45216e+10	318.155	0.0216875	686.342	1.37268e+10	126.508	0.00862359
ATN1	10	1196.58	1.19658e+10	110.278	0.00751727	198.087	1.98087e+09	18.2559	0.00124444	1830.73	1.83073e+10	168.722	0.0115011	815.755	8.15755e+09	75.1809	0.00512481	862.887	8.62887e+09	79.5246	0.0054209	618.337	6.18337e+09	56.9867	0.00388457
ATN2	10	3603.65	3.60365e+10	332.117	0.0226392	279.277	2.79277e+09	25.7385	0.0017545	395.301	3.95301e+09	36.4314	0.0024834	1194.42	1.19442e+10	110.079	0.00750368	564.213	5.64213e+09	51.9985	0.00354455	981.257	9.81257e+09	90.4338	0.00616454
RLN1	10	1055.97	1.05597e+10	97.3198	0.00663393	880.601	8.80601e+09	81.1572	0.00553219	878.192	8.78192e+09	80.9352	0.00551706	1270.8	1.2708e+10	117.119	0.00798355	356.914	3.56914e+09	32.8936	0.00224223	872.691	8.72691e+09	80.4282	0.00548249
RLN2	20	1944.42	3.88885e+10	358.401	0.0244309	770.896	1.54179e+10	142.093	0.00968598	1463.59	2.92718e+10	269.772	0.0183894	469.923	9.39847e+09	86.6174	0.00590439	1110.39	2.22079e+10	204.67	0.0139516	926.459	1.85292e+10	170.767	0.0116406
JKP	20	10017.6	2.00351e+11	1846.46	0.125866	153.603	3.07205e+09	28.3124	0.00192995	2083.85	4.1677e+10	384.1	0.0261827		0	0	0	686.006	1.37201e+10	126.446	0.00861938	2523.79	5.04757e+10	465.19	0.0317103
Total	130	18402.5	3.18206e+11	2932.62	0.199906	4782.69	1.00814e+11	929.115	0.0633344	11080.4	2.23575e+11	2060.49	0.140456	4732.97	7.49162e+10	690.437	0.0470645	6589.35	1.39604e+11	1286.61	0.0877032	8384.27	1.7847e+11	1644.8	0.11212

### Sheet: Supp table 4
Sample No	Influenza RNA copies shed/ gm of feces as reported by Arena et al in 2012				Arena C, Amoros JP, Vaillant V, Balay K, Chikhi-Brachet R, Varesi L, et al. Simultaneous investigation of influenza and enteric viruses in the stools of adult patients consulting in general practice for acute diarrhea. Virol J 2012; 9: 116
1	28000
2	3500000
3	25000
4	4200000
5	25000
6	32000
7	40000
8	220000
9	27000
10	380000
Average	847700
